# Brain region- and solubility-dependent proteomic signatures of neurofibrillary tangle pathology in Alzheimer’s disease

**DOI:** 10.64898/2026.10.04.26361149

**Authors:** Xuemei Zeng, Eric E. Abrahamson, Wasiu G. Balogun, Julia Kofler, William R. Paljug, Violetta N. Pivtoraiko, Milos D. Ikonomovic, Thomas K. Karikari

## Abstract

Neurofibrillary tangles (NFTs) containing hyperphosphorylated tau proteins are a hallmark neuropathology of Alzheimer’s disease. However, the molecular basis underlying their spatial heterogeneity and biochemical complexity remain unclear. To address this, we performed mass spectrometry–based proteomic profiling of two neocortical regions with different susceptibilities to NFT pathology—the inferior temporal (IT) and middle frontal (MF) cortices—from 27 autopsy cases stratified by Braak NFT stage (Low 0–II, n=8; Mid III–IV, n=11; High V–VI, n=8). Brain homogenates were sequentially fractionated using buffers of increasing solubility (TBS, Na₂CO₃, and Urea), followed by trypsin digestion and analysis by nanoLC–MS/MS with data-independent acquisition. Proteins were identified using PEAKS Studio 12 and linear mixed-effects models were applied to assess Braak stage–associated and region-specific changes in protein abundance and solubility. A total of 5,573 protein groups were identified, including 452 differentially expressed proteins (DEPs), 183 bidirectional expression proteins (BEPs), and 693 differentially soluble proteins (DSPs) associated with NFT pathology. These proteins were enriched in pathways related to cytoskeletal organization, synaptic transmission, metabolism, vesicular trafficking, and proteostasis. Marked regional differences were observed, with limited overlap between IT and MF across DEPs, BEPs, and DSPs. Protein change in MF was dynamic with a higher number of BEPs and suggested active cytoskeletal remodeling, whereas IT showed fewer BEPs and evidence of structural disruption, including alterations in intermediate filament components, consistent with vulnerability of IT and possible compensatory/plasticity changes in MF cortex. MF cortex had the greatest downregulation of DEPs between Low and Mid Braak stages, while the transition from Mid to High Braak stage showed upregulation of most of DEPs in both regions. In addition, widespread changes in protein solubility were observed, particularly decreased solubility at later Braak stages, implicating disruption of proteostasis. Together, these findings highlight region- and stage-dependent proteomic alterations associated with tau pathology and underscore their relevance for understanding disease mechanisms and informing biomarker development.
