## Supplementary material for "Brain region- and solubility-dependent proteomic signatures of neurofibrillary tangle pathology in Alzheimer’s disease": Table S3

### Sheet: Legend
Supplementary Table S3: Bidirectionally expression proteins (BEPs) and associated statistical results.
Column	Description
Uniprot	UniProt accession number
Protein	Protien description
Gene	Gene name
Concordant	BEPs shared between IT and MF or exhibiting strong inter-tissue correlations
BioGRID Tau Binders	Binary variable indicating whether a protein is annotated in the BioGRID database as a tau (MAPT) interacting partner, based on experimentally supported protein–protein interactions.
BioGRID APP Binders	Binary variable indicating whether a protein is annotated in the BioGRID database as a APP interacting partner, based on experimentally supported protein–protein interactions.
IT-Quadratic_P value	Unadjusted p values for the quadratic Braak term from linear mixed models in the inferior temporal cortex.
IT-Quadratic_Beta	Coefficient estimates for the quadratic Braak term from linear mixed models in the inferior temporal cortex.
MF-Quadratic_P value	Unadjusted p values for the quadratic Braak term from linear mixed models in the middle frontal cortex.
MF-Quadratic_Beta	Coefficient estimates for the quadratic Braak term from linear mixed models in the middle frontal cortex.
Bidirectional_IT	Binary variable indicating whether a protein is considered as a bidirectionally expression protein (BEP) in the inferior temporal cortex.
Bidirectional_IT_Shape	Patterns of changes for BEPs in the inferior temporal cortex.
Bidirectional_MF	Binary variable indicating whether a protein is considered as a bidirectionally expression protein (BEP) in the middle frontal cortex.
Bidirectional_MF_Shape	Patterns of changes for BEPs in the middle frontal cortex.
Corr_IT_MF_rho	Fraction-adjusted Spearman correlation coefficient between IT and MF
Corr_IT_MF_pval	P value for fraction-adjusted Spearman correlation between IT and MF

### Sheet: Table S3
Uniprot	Protein	Gene	Concordant	BioGRID Tau Binders	BioGRID APP Binders	IT-Quadratic_P value	IT-Quadratic_Beta	MF-Quadratic_P value	MF-Quadratic_Beta	Bidirectional_IT	Bidirectional_IT_Shape	Bidirectional_MF	Bidirectional_MF_Shape	Corr_IT_MF_rho	Corr_IT_MF_pval
O15439	ATP-binding cassette sub-family C member 4	ABCC4	FALSE	#N/A	#N/A	0.000328829	-0.667181	0.458121	0.135332	TRUE	Inv_U	FALSE	#N/A	0.0449367	0.693575
P61221	ATP-binding cassette sub-family E member 1	ABCE1	FALSE	#N/A	#N/A	0.228185	0.374428	2.06602e-06	0.310249	FALSE	#N/A	TRUE	U-shaped	0.108836	0.338965
Q9BWD1	Acetyl-CoA acetyltransferase, cytosolic	ACAT2	FALSE	#N/A	#N/A	0.161833	0.161575	0.000104992	0.398105	FALSE	#N/A	TRUE	U-shaped	0.207765	0.066278
P21399	Cytoplasmic aconitate hydratase	ACO1	FALSE	#N/A	Yes	0.0190778	0.284999	0.00475583	0.407011	FALSE	#N/A	TRUE	U-shaped	0.23335	0.038706
Q9UEY8	Gamma-adducin	ADD3	FALSE	Yes	#N/A	0.00228818	0.423587	1.89476e-05	0.458174	FALSE	#N/A	TRUE	U-shaped	0.379138	0.000621508
Q9GZN8	Adipose-secreted signaling protein	ADISSP	FALSE	#N/A	#N/A	0.658078	0.0806497	0.00184189	0.627685	FALSE	#N/A	TRUE	U-shaped	0.371008	0.000825197
Q9BQI0	Allograft inflammatory factor 1-like	AIF1L	FALSE	#N/A	#N/A	0.95192	-0.0135981	0.00219102	0.682751	FALSE	#N/A	TRUE	U-shaped	0.338267	0.00241418
Q9UIJ7	GTP:AMP phosphotransferase AK3, mitochondrial	AK3	FALSE	#N/A	#N/A	0.108218	0.169312	0.000525589	0.372834	FALSE	#N/A	TRUE	U-shaped	0.378797	0.000629024
P13716	Delta-aminolevulinic acid dehydratase	ALAD	FALSE	#N/A	#N/A	0.193876	0.212018	0.001047	0.481683	FALSE	#N/A	TRUE	U-shaped	0.461758	2.29079e-05
Q13740	CD166 antigen	ALCAM	FALSE	#N/A	#N/A	0.310103	0.268502	0.00196512	0.84819	FALSE	#N/A	TRUE	Inv_U	0.328944	0.00321497
P49419	Alpha-aminoadipic semialdehyde dehydrogenase	ALDH7A1	FALSE	#N/A	Yes	0.0373218	0.211842	8.66865e-07	0.368627	FALSE	#N/A	TRUE	U-shaped	0.472468	1.40516e-05
P07741	Adenine phosphoribosyltransferase	APRT	FALSE	#N/A	Yes	0.0410286	0.432905	0.000107218	0.413365	FALSE	#N/A	TRUE	U-shaped	0.29776	0.00790142
Q9UNA1	Rho GTPase-activating protein 26	ARHGAP26	TRUE	#N/A	#N/A	0.00158578	-0.699961	0.0163913	-0.545849	TRUE	Inv_U	FALSE	#N/A	0.606353	5.52825e-09
P36404	ADP-ribosylation factor-like protein 2	ARL2	FALSE	#N/A	Yes	0.00483653	-0.599562	0.210643	-0.304926	TRUE	Inv_U	FALSE	#N/A	0.40555	0.000235679
Q7Z3C6	Autophagy-related protein 9A	ATG9A	FALSE	#N/A	#N/A	0.14328	-0.388641	0.00106695	-0.781025	FALSE	#N/A	TRUE	Inv_U	0.555185	1.86453e-07
P46379	Large proline-rich protein BAG6	BAG6	FALSE	Yes	Yes	0.0025331	-0.649073	0.856233	0.0450253	TRUE	Inv_U	FALSE	#N/A	0.071592	0.529902
Q9BUT1	Dehydrogenase/reductase SDR family member 6	BDH2	FALSE	#N/A	#N/A	0.0083989	0.359609	0.00400134	0.381772	FALSE	#N/A	TRUE	U-shaped	0.565506	1.00329e-07
Q13873	Bone morphogenetic protein receptor type-2	BMPR2	FALSE	#N/A	#N/A	0.00196505	-0.655757	0.182878	-0.273038	TRUE	Inv_U	FALSE	#N/A	0.498953	3.92803e-06
O95861	3(2),5-bisphosphate nucleotidase 1	BPNT1	FALSE	#N/A	#N/A	0.20193	0.132078	8.32602e-05	0.355984	FALSE	#N/A	TRUE	U-shaped	0.200511	0.0764967
P09871	Complement C1s subcomponent	C1S	FALSE	#N/A	#N/A	0.0410957	0.30588	0.000375178	0.498663	FALSE	#N/A	TRUE	U-shaped	0.253895	0.0242076
O14523	Phospholipid transfer protein C2CD2L	C2CD2L	FALSE	#N/A	#N/A	0.108722	-0.309755	0.00413962	-0.539513	FALSE	#N/A	TRUE	Inv_U	0.292819	0.00903828
P01024	Complement C3	C3	FALSE	#N/A	#N/A	0.235107	0.166991	0.000489677	0.34895	FALSE	#N/A	TRUE	U-shaped	0.392551	0.000383446
P0C0L4	Complement C4-A	C4A	FALSE	#N/A	#N/A	0.0137032	0.516213	3.33611e-06	0.838007	FALSE	#N/A	TRUE	U-shaped	0.28111	0.0123226
P0C0L5	Complement C4-B	C4B	FALSE	#N/A	Yes	0.0124795	0.525032	3.46519e-06	0.814375	FALSE	#N/A	TRUE	U-shaped	0.314314	0.00495705
Q01518	Adenylyl cyclase-associated protein 1	CAP1	FALSE	Yes	#N/A	0.388894	0.159171	0.00344046	0.462108	FALSE	#N/A	TRUE	U-shaped	0.375341	0.000710102
P40121	Macrophage-capping protein	CAPG	FALSE	#N/A	#N/A	0.00198989	0.552051	0.000596548	0.566502	FALSE	#N/A	TRUE	U-shaped	0.525195	1.00748e-06
P17655	Calpain-2 catalytic subunit	CAPN2	FALSE	Yes	#N/A	0.619291	0.0627526	0.00220758	0.507441	FALSE	#N/A	TRUE	U-shaped	0.44092	5.6841e-05
P47755	F-actin-capping protein subunit alpha-2	CAPZA2	FALSE	#N/A	#N/A	0.677462	-0.0388071	0.000471066	0.324617	FALSE	#N/A	TRUE	U-shaped	0.214898	0.0573395
O75828	Carbonyl reductase [NADPH] 3	CBR3	FALSE	#N/A	#N/A	0.721963	0.0808397	0.000514022	0.58306	FALSE	#N/A	TRUE	U-shaped	0.581889	3.53435e-08
Q8N111	Cell cycle exit and neuronal differentiation protein 1	CEND1	FALSE	Yes	#N/A	0.226349	-0.187557	0.0018316	-0.359822	FALSE	#N/A	TRUE	Inv_U	0.345716	0.00190881
P26374	Rab proteins geranylgeranyltransferase component A 2	CHML	FALSE	#N/A	#N/A	0.0022745	-0.56223	0.875031	-0.0294983	TRUE	U-shaped	FALSE	#N/A	0.356329	0.0013531
Q9UHD1	Cysteine and histidine-rich domain-containing protein 1	CHORDC1	FALSE	#N/A	#N/A	0.89351	0.0204082	0.00277434	0.386556	FALSE	#N/A	TRUE	U-shaped	0.376217	0.00068869
P30622	CAP-Gly domain-containing linker protein 1	CLIP1	FALSE	#N/A	#N/A	0.104024	0.183275	0.00175549	0.311783	FALSE	#N/A	TRUE	U-shaped	0.116188	0.307194
Q8IUQ0	Clavesin-1	CLVS1	FALSE	#N/A	#N/A	0.233694	-0.300819	0.00348259	-0.518224	FALSE	#N/A	TRUE	Inv_U	0.226193	0.0452216
Q96KP4	Cytosolic non-specific dipeptidase	CNDP2	FALSE	Yes	#N/A	0.204729	0.208129	0.000296303	0.531435	FALSE	#N/A	TRUE	U-shaped	0.594304	1.48022e-08
Q9H9A5	CCR4-NOT transcription complex subunit 10	CNOT10	FALSE	#N/A	#N/A	0.000707893	-0.676786	0.456553	-0.187755	TRUE	Inv_U	FALSE	#N/A	0.310565	0.00552108
Q05707	Collagen alpha-1(XIV) chain	COL14A1	FALSE	#N/A	Yes	0.0040045	0.552418	0.0186154	0.595929	TRUE	Inv_U	FALSE	#N/A	-0.0378043	0.740329
O00273	DNA fragmentation factor subunit alpha	DFFA	FALSE	#N/A	#N/A	0.533351	0.13746	0.00190994	0.673258	FALSE	#N/A	TRUE	U-shaped	0.361831	0.00112707
Q9UBP4	Dickkopf-related protein 3	DKK3	TRUE	#N/A	#N/A	0.00135823	0.307628	0.00183326	0.319685	TRUE	U-shaped	TRUE	U-shaped	0.375925	0.000695761
Q14232	Translation initiation factor eIF2B subunit alpha	EIF2B1	FALSE	#N/A	#N/A	0.177054	-0.203957	0.00268748	0.429616	FALSE	#N/A	TRUE	U-shaped	0.172663	0.127941
P05198	Eukaryotic translation initiation factor 2 subunit 1	EIF2S1	FALSE	Yes	#N/A	0.382062	0.1365	0.00243331	0.474245	FALSE	#N/A	TRUE	U-shaped	0.29983	0.00746416
P41091	Eukaryotic translation initiation factor 2 subunit 3	EIF2S3	FALSE	Yes	#N/A	0.0926456	0.167734	0.000436043	0.390498	FALSE	#N/A	TRUE	U-shaped	0.521227	1.24574e-06
P56537	Eukaryotic translation initiation factor 6	EIF6	FALSE	#N/A	Yes	0.812815	0.0487116	0.000424254	0.848414	FALSE	#N/A	TRUE	U-shaped	0.208057	0.0658909
Q15717	ELAV-like protein 1	ELAVL1	FALSE	#N/A	#N/A	0.452605	-0.158524	0.000462568	0.649481	FALSE	#N/A	TRUE	U-shaped	0.122128	0.282991
P62495	Eukaryotic peptide chain release factor subunit 1	ETF1	FALSE	#N/A	#N/A	0.937924	0.00958773	9.26453e-05	0.576688	FALSE	#N/A	TRUE	U-shaped	0.176071	0.1205
P15311	Ezrin	EZR	FALSE	Yes	#N/A	0.0163171	0.287145	3.84014e-05	0.301006	FALSE	#N/A	TRUE	U-shaped	0.471032	1.50164e-05
Q9H098	Protein FAM107B	FAM107B	FALSE	#N/A	#N/A	0.552623	0.113313	0.000254221	0.581376	FALSE	#N/A	TRUE	U-shaped	0.32612	0.00350065
P22570	NADPH:adrenodoxin oxidoreductase, mitochondrial	FDXR	FALSE	#N/A	#N/A	0.00228217	0.454926	0.088383	0.282328	TRUE	U-shaped	FALSE	#N/A	0.196056	0.0833749
P05230	Fibroblast growth factor 1	FGF1	FALSE	#N/A	#N/A	0.869658	0.04786	0.00468629	0.576114	FALSE	#N/A	TRUE	U-shaped	-0.00881207	0.938503
Q9H479	Fructosamine-3-kinase	FN3K	FALSE	#N/A	#N/A	0.335212	0.167186	0.000189157	0.571448	FALSE	#N/A	TRUE	U-shaped	0.507887	2.4997e-06
Q9HA64	Ketosamine-3-kinase	FN3KRP	FALSE	#N/A	Yes	0.609252	-0.0648387	0.00403393	0.309156	FALSE	#N/A	TRUE	U-shaped	0.342356	0.00212352
P14207	Folate receptor beta	FOLR2	FALSE	#N/A	#N/A	0.278949	0.183526	0.000948768	0.631821	FALSE	#N/A	TRUE	Inv_U	0.183763	0.104935
Q96CU9	FAD-dependent oxidoreductase domain-containing protein 1	FOXRED1	FALSE	#N/A	#N/A	0.0357707	-0.524509	0.00248745	-0.564114	FALSE	#N/A	TRUE	Inv_U	0.171957	0.129525
Q9BXM9	FSD1-like protein	FSD1L	FALSE	Yes	Yes	0.0774918	-0.414593	0.000271481	-0.706639	FALSE	#N/A	TRUE	Inv_U	0.50224	3.33078e-06
P02792	Ferritin light chain	FTL	FALSE	#N/A	#N/A	0.00506479	0.650481	0.0015129	0.602074	FALSE	#N/A	TRUE	Inv_U	0.523101	1.12721e-06
P51114	RNA-binding protein FXR1	FXR1	FALSE	Yes	#N/A	0.000420362	-0.620044	0.814687	-0.0393698	TRUE	Inv_U	FALSE	#N/A	0.155477	0.17092
P51116	RNA-binding protein FXR2	FXR2	TRUE	#N/A	#N/A	0.00407132	-0.524268	0.211615	-0.210337	TRUE	Inv_U	FALSE	#N/A	0.602897	7.4994e-09
Q14353	Guanidinoacetate N-methyltransferase	GAMT	FALSE	#N/A	#N/A	0.912478	0.0239891	0.000218306	0.57851	FALSE	#N/A	TRUE	U-shaped	0.341115	0.00220823
P36269	Glutathione hydrolase 5 proenzyme	GGT5	FALSE	#N/A	#N/A	0.00481522	0.520676	0.297359	0.211313	TRUE	Inv_U	FALSE	#N/A	-0.0842259	0.459725
P17900	Ganglioside GM2 activator	GM2A	FALSE	#N/A	#N/A	0.782544	0.0536417	0.00338413	0.428267	FALSE	#N/A	TRUE	U-shaped	0.294158	0.00871688
P21695	Glycerol-3-phosphate dehydrogenase [NAD(+)], cytoplasmic	GPD1	FALSE	#N/A	#N/A	0.549173	0.114334	0.00256539	0.637665	FALSE	#N/A	TRUE	U-shaped	0.139606	0.219311
Q14956	Transmembrane glycoprotein NMB	GPNMB	FALSE	#N/A	#N/A	0.0144275	0.572662	0.000726806	0.623472	FALSE	#N/A	TRUE	U-shaped	0.590847	1.90521e-08
Q9NRV9	Heme-binding protein 1	HEBP1	FALSE	#N/A	#N/A	0.438179	0.0917868	0.00151086	0.501586	FALSE	#N/A	TRUE	U-shaped	0.395935	0.000338423
Q6NVY1	3-hydroxyisobutyryl-CoA hydrolase, mitochondrial	HIBCH	FALSE	#N/A	#N/A	0.0842733	0.229043	0.00132179	0.346345	FALSE	#N/A	TRUE	U-shaped	0.348807	0.00172876
P30519	Heme oxygenase 2	HMOX2	FALSE	#N/A	#N/A	0.000951778	-0.754443	0.028867	-0.502655	TRUE	Inv_U	FALSE	#N/A	0.346373	0.00186917
P37235	Hippocalcin-like protein 1	HPCAL1	FALSE	Yes	#N/A	0.0546648	-0.357568	0.0017039	-0.507474	FALSE	#N/A	TRUE	Inv_U	0.571032	7.1238e-08
P09914	Interferon-induced protein with tetratricopeptide repeats 1	IFIT1	FALSE	#N/A	#N/A	0.00340789	-0.260818	0.222193	-0.131071	TRUE	#N/A	FALSE	#N/A	0.0842746	0.459465
P01780	Immunoglobulin heavy variable 3-7	IGHV3-7	FALSE	#N/A	#N/A	0.396179	0.128747	0.00308993	0.34882	FALSE	#N/A	TRUE	U-shaped	0.258009	0.0219457
P01714	Immunoglobulin lambda variable 3-19	IGLV3-19	FALSE	#N/A	#N/A	0.00408034	-0.550163	0.102723	0.247141	TRUE	U-shaped	FALSE	#N/A	0.24187	0.0319922
Q6WRI0	Immunoglobulin superfamily member 10	IGSF10	FALSE	#N/A	Yes	0.000520957	0.643119	0.112399	0.294892	TRUE	U-shaped	FALSE	#N/A	0.271738	0.0156584
Q96ID5	Immunoglobulin superfamily member 21	IGSF21	FALSE	#N/A	#N/A	0.0134046	-0.398648	0.000759114	-0.345342	FALSE	#N/A	TRUE	Inv_U	-0.0861003	0.449769
P46940	Ras GTPase-activating-like protein IQGAP1	IQGAP1	FALSE	#N/A	#N/A	0.786967	0.0606439	0.00069644	0.627912	FALSE	#N/A	TRUE	U-shaped	0.319669	0.00424025
Q92945	Far upstream element-binding protein 2	KHSRP	FALSE	#N/A	#N/A	0.691307	-0.0459118	0.00442034	0.347847	FALSE	#N/A	TRUE	U-shaped	0.153797	0.175633
Q92876	Kallikrein-6	KLK6	FALSE	#N/A	#N/A	0.506401	0.14356	4.52361e-08	0.982923	FALSE	#N/A	TRUE	U-shaped	0.242356	0.0316403
P28838	Cytosol aminopeptidase	LAP3	FALSE	#N/A	Yes	0.396133	0.1276	0.00208247	0.344011	FALSE	#N/A	TRUE	U-shaped	0.0358082	0.753594
P13796	Plastin-2	LCP1	FALSE	#N/A	#N/A	0.0513637	0.268336	0.000152141	0.382099	FALSE	#N/A	TRUE	U-shaped	0.196616	0.0824842
Q08380	Galectin-3-binding protein	LGALS3BP	FALSE	#N/A	Yes	0.177933	0.293075	0.000140508	0.657612	FALSE	#N/A	TRUE	U-shaped	0.377556	0.000657114
Q9H008	Phospholysine phosphohistidine inorganic pyrophosphate phosphatase	LHPP	FALSE	#N/A	#N/A	0.0589679	0.276567	4.67557e-05	0.521047	FALSE	#N/A	TRUE	U-shaped	0.186441	0.0999016
P02545	Prelamin-A/C	LMNA	FALSE	#N/A	#N/A	0.149719	0.239589	0.00215155	0.528573	FALSE	#N/A	TRUE	U-shaped	0.225925	0.045482
Q93052	Lipoma-preferred partner	LPP	FALSE	#N/A	#N/A	0.155026	-0.311862	0.00242177	-0.656392	FALSE	#N/A	TRUE	Inv_U	0.464557	2.019e-05
P09960	Leukotriene A-4 hydrolase	LTA4H	FALSE	#N/A	#N/A	0.499249	0.065469	0.000572809	0.309294	FALSE	#N/A	TRUE	U-shaped	0.33335	0.00281082
Q8WZA0	Protein LZIC	LZIC	FALSE	#N/A	#N/A	0.679781	0.0479048	0.001527	0.389297	FALSE	#N/A	TRUE	U-shaped	0.113048	0.320519
P27361	Mitogen-activated protein kinase 3	MAPK3	FALSE	Yes	#N/A	0.104618	0.26305	0.00370667	0.424609	FALSE	#N/A	TRUE	U-shaped	0.598442	1.07878e-08
P56192	Methionine--tRNA ligase, cytoplasmic	MARS1	FALSE	#N/A	#N/A	0.0240828	-0.425469	0.00252174	-0.5727	FALSE	#N/A	TRUE	Inv_U	0.281159	0.012307
P48163	NADP-dependent malic enzyme	ME1	FALSE	#N/A	#N/A	0.21544	0.110825	0.00116929	0.333137	FALSE	#N/A	TRUE	U-shaped	0.149051	0.189467
Q15773	Myeloid leukemia factor 2	MLF2	FALSE	#N/A	#N/A	0.169429	-0.231302	0.00424926	-0.447904	FALSE	#N/A	TRUE	Inv_U	0.351266	0.0015967
Q00013	55 kDa erythrocyte membrane protein	MPP1	FALSE	#N/A	#N/A	1.62913e-05	-0.856027	0.113204	-0.336444	TRUE	Inv_U	FALSE	#N/A	0.494547	4.88846e-06
Q9H2W6	Large ribosomal subunit protein mL46	MRPL46	FALSE	#N/A	#N/A	0.00115048	-0.49358	0.0629538	-0.35656	TRUE	Inv_U	FALSE	#N/A	0.218427	0.0532957
Q13405	Large ribosomal subunit protein mL49	MRPL49	FALSE	#N/A	Yes	0.000581119	-0.644846	0.0316564	-0.504605	TRUE	Inv_U	FALSE	#N/A	0.532132	6.91052e-07
P26038	Moesin	MSN	FALSE	Yes	#N/A	0.0164557	0.312185	1.33682e-05	0.390307	FALSE	#N/A	TRUE	U-shaped	0.408301	0.000212101
P04733	Metallothionein-1F	MT1F	FALSE	#N/A	#N/A	0.843828	0.025055	0.000965293	0.343337	FALSE	#N/A	TRUE	U-shaped	0.373369	0.000760523
Q96QG7	Myotubularin-related protein 9	MTMR9	FALSE	#N/A	#N/A	3.11276e-05	-0.759185	0.13229	-0.33453	TRUE	Inv_U	FALSE	#N/A	0.305015	0.0064609
P42285	Exosome RNA helicase MTR4	MTREX	FALSE	#N/A	#N/A	0.552165	-0.12029	0.00213889	0.640292	FALSE	#N/A	TRUE	U-shaped	0.168817	0.136755
E9PAV3	Nascent polypeptide-associated complex subunit alpha, muscle-specific form	NACA	FALSE	#N/A	#N/A	0.721568	0.0590573	0.00160355	0.446234	FALSE	#N/A	TRUE	U-shaped	0.217746	0.0540578
P61601	Neurocalcin-delta	NCALD	FALSE	#N/A	#N/A	0.127075	-0.323811	0.00304293	-0.485667	FALSE	#N/A	TRUE	Inv_U	0.55387	2.01436e-07
O60524	Ribosome quality control complex subunit NEMF	NEMF	FALSE	#N/A	#N/A	0.276824	-0.220452	0.000516686	-0.730041	FALSE	#N/A	TRUE	Inv_U	0.208812	0.0648995
P35240	Merlin	NF2	FALSE	Yes	#N/A	0.0361857	0.358925	0.00166075	0.386344	FALSE	#N/A	TRUE	U-shaped	0.40241	0.00026554
Q8NBF2	NHL repeat-containing protein 2	NHLRC2	FALSE	#N/A	#N/A	0.369437	0.206596	0.00323176	0.570002	FALSE	#N/A	TRUE	U-shaped	0.276704	0.0138046
O60936	Nucleolar protein 3	NOL3	FALSE	#N/A	#N/A	0.717056	-0.0728643	0.00128483	0.584812	FALSE	#N/A	TRUE	U-shaped	0.0300876	0.791995
P23515	Oligodendrocyte-myelin glycoprotein	OMG	TRUE	#N/A	#N/A	0.342981	0.161269	0.00180056	0.461887	FALSE	#N/A	TRUE	U-shaped	0.621203	7.91658e-10
P13667	Protein disulfide-isomerase A4	PDIA4	FALSE	#N/A	#N/A	0.055775	0.301799	0.00395373	0.612853	FALSE	#N/A	TRUE	U-shaped	0.50129	3.49388e-06
Q01813	ATP-dependent 6-phosphofructokinase, platelet type	PFKP	FALSE	Yes	#N/A	0.00427692	-0.422432	0.00342511	-0.383588	FALSE	#N/A	TRUE	Inv_U	0.263559	0.0191827
P36871	Phosphoglucomutase-1	PGM1	FALSE	#N/A	Yes	0.720458	0.0471213	0.000451786	0.37537	FALSE	#N/A	TRUE	U-shaped	0.310297	0.00556347
Q96S52	GPI transamidase component PIG-S	PIGS	FALSE	#N/A	#N/A	0.00337689	-0.435275	0.80877	0.0377234	TRUE	Inv_U	FALSE	#N/A	0.08111	0.476541
Q13526	Peptidyl-prolyl cis-trans isomerase NIMA-interacting 1	PIN1	TRUE	Yes	#N/A	0.0377164	-0.377504	0.00202322	-0.42315	FALSE	#N/A	TRUE	Inv_U	0.632717	0
P48426	Phosphatidylinositol 5-phosphate 4-kinase type-2 alpha	PIP4K2A	FALSE	Yes	#N/A	0.025526	0.408274	0.00405091	0.474067	FALSE	#N/A	TRUE	U-shaped	0.421738	0.000125179
P13797	Plastin-3	PLS3	FALSE	#N/A	Yes	0.915907	-0.0220143	0.000406988	0.708251	FALSE	#N/A	TRUE	U-shaped	0.165239	0.145364
P51805	Plexin-A3	PLXNA3	FALSE	#N/A	#N/A	0.000341736	-0.539158	0.300834	-0.351566	TRUE	Inv_U	FALSE	#N/A	0.225487	0.0459109
P23284	Peptidyl-prolyl cis-trans isomerase B	PPIB	FALSE	Yes	#N/A	0.631996	0.0588221	0.00122883	0.385802	FALSE	#N/A	TRUE	U-shaped	0.410102	0.000197862
O75688	Protein phosphatase 1B	PPM1B	FALSE	#N/A	#N/A	0.556379	-0.0868336	0.000187343	0.583082	FALSE	#N/A	TRUE	U-shaped	0.11407	0.31614
Q96A00	Protein phosphatase 1 regulatory subunit 14A	PPP1R14A	FALSE	#N/A	Yes	0.351739	0.175858	0.00236479	0.571389	FALSE	#N/A	TRUE	U-shaped	0.444109	4.96351e-05
P41236	Protein phosphatase inhibitor 2	PPP1R2	FALSE	#N/A	#N/A	0.0376875	-0.341654	0.00255236	0.487416	FALSE	#N/A	TRUE	U-shaped	-0.0492697	0.665709
Q15435	Protein phosphatase 1 regulatory subunit 7	PPP1R7	FALSE	#N/A	#N/A	0.122283	0.229659	0.00306996	0.441302	FALSE	#N/A	TRUE	U-shaped	0.272931	0.0151945
P60891	Ribose-phosphate pyrophosphokinase 1	PRPS1	FALSE	#N/A	#N/A	0.834626	0.0267448	0.00382578	0.419927	FALSE	#N/A	TRUE	U-shaped	0.197931	0.080423
P11908	Ribose-phosphate pyrophosphokinase 2	PRPS2	FALSE	#N/A	#N/A	0.901411	-0.0180994	0.000980984	0.544235	FALSE	#N/A	TRUE	U-shaped	0.277167	0.013642
Q9H6K5	Proline-rich protein 36	PRR36	FALSE	#N/A	#N/A	0.0102233	-0.749898	0.00242372	-0.68741	FALSE	#N/A	TRUE	Inv_U	0.412098	0.000183119
P35030	Trypsin-3	PRSS3	FALSE	#N/A	#N/A	0.349352	-0.212966	0.000182467	0.831234	FALSE	#N/A	TRUE	U-shaped	0.242064	0.031851
Q9Y617	Phosphoserine aminotransferase	PSAT1	FALSE	Yes	Yes	0.00116867	0.39551	9.35227e-05	0.406052	FALSE	#N/A	TRUE	U-shaped	0.431329	8.48176e-05
A5PKW4	PH and SEC7 domain-containing protein 1	PSD	FALSE	#N/A	#N/A	0.000228925	-0.542571	0.0460953	-0.301728	TRUE	Inv_U	FALSE	#N/A	0.446884	4.40669e-05
Q15008	26S proteasome non-ATPase regulatory subunit 6	PSMD6	FALSE	#N/A	#N/A	0.00147148	-0.506349	0.672943	-0.0583948	TRUE	Inv_U	FALSE	#N/A	0.269182	0.016694
P41222	Prostaglandin-H2 D-isomerase	PTGDS	FALSE	#N/A	#N/A	0.284445	0.135696	0.00383574	0.344895	FALSE	#N/A	TRUE	U-shaped	0.580477	3.88142e-08
P20742	Pregnancy zone protein	PZP	FALSE	#N/A	#N/A	0.281977	0.208661	0.00443409	0.483509	FALSE	#N/A	TRUE	U-shaped	0.383398	0.00053424
P62491	Ras-related protein Rab-11A	RAB11A	FALSE	Yes	#N/A	0.0011757	0.59831	0.122101	0.305208	TRUE	U-shaped	FALSE	#N/A	0.50981	2.26457e-06
Q15907	Ras-related protein Rab-11B	RAB11B	FALSE	Yes	Yes	0.00371159	0.505394	0.170563	0.234926	TRUE	U-shaped	FALSE	#N/A	0.485492	7.59858e-06
Q9UL25	Ras-related protein Rab-21	RAB21	FALSE	#N/A	#N/A	0.0541516	0.359704	0.00107982	0.64739	FALSE	#N/A	TRUE	U-shaped	0.376777	0.00067532
P98175	RNA-binding protein 10	RBM10	FALSE	#N/A	#N/A	0.00293433	-0.714826	0.675691	-0.0774038	TRUE	Inv_U	FALSE	#N/A	0.250633	0.0261399
P53805	Calcipressin-1	RCAN1	FALSE	#N/A	Yes	0.00236223	-0.415922	0.618053	0.100398	TRUE	Inv_U	FALSE	#N/A	0.0470789	0.679745
Q9P258	Protein RCC2	RCC2	FALSE	#N/A	#N/A	0.347225	0.169847	0.00248099	0.488473	FALSE	#N/A	TRUE	U-shaped	-0.0312317	0.784272
P35241	Radixin	RDX	FALSE	#N/A	#N/A	0.0376883	0.3331	0.000240343	0.408404	FALSE	#N/A	TRUE	U-shaped	0.312001	0.00529858
O43665	Regulator of G-protein signaling 10	RGS10	FALSE	#N/A	Yes	0.901141	-0.0280299	0.000145584	0.766265	FALSE	#N/A	TRUE	U-shaped	-0.0108569	0.924252
P08134	Rho-related GTP-binding protein RhoC	RHOC	FALSE	#N/A	#N/A	0.126574	0.31514	0.00481804	0.496928	FALSE	#N/A	TRUE	U-shaped	0.49871	3.97607e-06
Q8IXI2	Mitochondrial Rho GTPase 1	RHOT1	FALSE	Yes	#N/A	0.000218822	-0.603783	0.609688	-0.113356	TRUE	Inv_U	FALSE	#N/A	0.140166	0.217454
Q6ZS17	Rho family-interacting cell polarization regulator 1	RIPOR1	FALSE	#N/A	#N/A	0.00149078	-0.485082	0.050714	-0.276631	TRUE	Inv_U	FALSE	#N/A	0.189021	0.0952328
Q96K19	E3 ubiquitin-protein ligase RNF170	RNF170	FALSE	#N/A	#N/A	0.000189299	-0.821291	0.226679	0.249761	TRUE	Inv_U	FALSE	#N/A	0.237926	0.0349664
P13489	Ribonuclease inhibitor	RNH1	FALSE	#N/A	#N/A	0.136954	0.306744	0.000933899	0.653485	FALSE	#N/A	TRUE	U-shaped	0.433009	7.91395e-05
Q9H4A4	Aminopeptidase B	RNPEP	FALSE	#N/A	#N/A	0.294638	0.179821	0.000597258	0.543388	FALSE	#N/A	TRUE	U-shaped	0.571008	7.13469e-08
Q9Y2J0	Rabphilin-3A	RPH3A	TRUE	#N/A	#N/A	0.0540811	-0.670084	0.00195443	-0.634471	FALSE	#N/A	TRUE	Inv_U	0.646105	0
P25398	Small ribosomal subunit protein eS12	RPS12	FALSE	Yes	Yes	0.0890599	0.30621	6.95819e-06	0.662454	FALSE	#N/A	TRUE	U-shaped	0.390701	0.00041033
Q16799	Reticulon-1	RTN1	FALSE	Yes	#N/A	0.2594	-0.451187	0.00102629	-0.725029	FALSE	#N/A	TRUE	Inv_U	0.398393	0.000308818
O95197	Reticulon-3	RTN3	TRUE	#N/A	#N/A	0.0417399	-0.536683	0.00271059	-0.634253	FALSE	#N/A	TRUE	Inv_U	0.726826	0
Q96F10	Thialysine N-epsilon-acetyltransferase	SAT2	FALSE	#N/A	#N/A	0.445319	0.166221	0.00154144	0.532492	FALSE	#N/A	TRUE	U-shaped	0.204041	0.0713767
P22307	Sterol carrier protein 2	SCP2	FALSE	#N/A	#N/A	0.353276	0.166196	0.00126857	0.525353	FALSE	#N/A	TRUE	U-shaped	0.322566	0.00389242
O95487	Protein transport protein Sec24B	SEC24B	FALSE	#N/A	#N/A	0.00267951	-0.702398	0.589153	0.10977	TRUE	Inv_U	FALSE	#N/A	0.255331	0.0233963
P05155	Plasma protease C1 inhibitor	SERPING1	FALSE	#N/A	#N/A	0.922728	0.0185787	0.000938435	0.63445	FALSE	#N/A	TRUE	U-shaped	0.180818	0.110698
O43765	Small glutamine-rich tetratricopeptide repeat-containing protein alpha	SGTA	FALSE	#N/A	#N/A	0.847986	0.0283671	0.00254342	0.484705	FALSE	#N/A	TRUE	U-shaped	0.374416	0.000733363
P43004	Excitatory amino acid transporter 2	SLC1A2	FALSE	Yes	#N/A	0.552247	-0.0813188	0.00343118	-0.372642	FALSE	#N/A	TRUE	Inv_U	0.2111	0.0619671
Q6P1M0	Long-chain fatty acid transport protein 4	SLC27A4	FALSE	#N/A	#N/A	0.000735774	-0.725548	0.16894	-0.288625	TRUE	Inv_U	FALSE	#N/A	0.548637	2.73116e-07
Q9Y6M5	Proton-coupled zinc antiporter SLC30A1	SLC30A1	FALSE	#N/A	#N/A	0.447123	0.108931	0.00107874	-0.428993	FALSE	#N/A	TRUE	Inv_U	0.155185	0.171733
P60880	Synaptosomal-associated protein 25	SNAP25	FALSE	Yes	Yes	0.254408	-0.131092	0.000624311	-0.302034	FALSE	#N/A	TRUE	Inv_U	0.15628	0.168699
Q9NRA0	Sphingosine kinase 2	SPHK2	FALSE	#N/A	#N/A	0.0387155	-0.282977	0.00445479	-0.453419	FALSE	#N/A	TRUE	Inv_U	0.247444	0.0281543
O15270	Serine palmitoyltransferase 2	SPTLC2	FALSE	#N/A	#N/A	0.437602	-0.199241	0.00126559	0.607869	FALSE	#N/A	TRUE	U-shaped	0.223978	0.047414
Q9NUL3	Double-stranded RNA-binding protein Staufen homolog 2	STAU2	FALSE	#N/A	#N/A	0.651632	0.0804019	0.00339437	0.605932	FALSE	#N/A	TRUE	Inv_U	0.212171	0.060632
O94804	Serine/threonine-protein kinase 10	STK10	FALSE	#N/A	#N/A	0.00260127	-0.698975	0.0917144	-0.355388	TRUE	Inv_U	FALSE	#N/A	0.327702	0.00333789
Q9UEW8	STE20/SPS1-related proline-alanine-rich protein kinase	STK39	FALSE	#N/A	#N/A	0.00168413	-0.458424	0.123518	-0.432079	TRUE	Inv_U	FALSE	#N/A	0.441821	5.47128e-05
P61266	Syntaxin-1B	STX1B	FALSE	Yes	#N/A	0.155722	-0.256808	0.00136323	-0.414397	FALSE	#N/A	TRUE	Inv_U	0.2148	0.0574545
P32856	Syntaxin-2	STX2	FALSE	#N/A	#N/A	0.840566	-0.0443285	0.0031762	-0.310255	FALSE	#N/A	TRUE	Inv_U	0.184591	0.103358
P23193	Transcription elongation factor A protein 1	TCEA1	FALSE	#N/A	Yes	0.000156023	0.66956	0.265129	0.207425	TRUE	U-shaped	FALSE	#N/A	0.344182	0.00200427
Q9Y5L4	Mitochondrial import inner membrane translocase subunit Tim13	TIMM13	FALSE	Yes	#N/A	0.0299075	-0.349864	0.00159293	-0.464195	FALSE	#N/A	TRUE	U-shaped	0.344133	0.00200737
P29401	Transketolase	TKT	TRUE	Yes	#N/A	0.0246379	0.217282	0.00043448	0.314058	FALSE	#N/A	TRUE	U-shaped	0.601095	8.71683e-09
O76062	Delta(14)-sterol reductase TM7SF2	TM7SF2	FALSE	#N/A	#N/A	0.000508253	-0.62149	0.0559195	-0.341874	TRUE	Inv_U	FALSE	#N/A	0.219791	0.0517982
Q969X1	Protein lifeguard 3	TMBIM1	FALSE	#N/A	#N/A	0.884762	0.0259026	0.000707611	0.576728	FALSE	#N/A	TRUE	Inv_U	0.215677	0.0564261
Q9BW30	Tubulin polymerization-promoting protein family member 3	TPPP3	FALSE	#N/A	#N/A	0.0634308	0.26885	0.000722644	0.490346	FALSE	#N/A	TRUE	U-shaped	0.465166	1.96405e-05
Q9C026	E3 ubiquitin-protein ligase TRIM9	TRIM9	FALSE	#N/A	#N/A	0.00193072	-0.731631	0.220083	-0.305302	TRUE	Inv_U	FALSE	#N/A	0.447639	4.26568e-05
Q9BQE3	Tubulin alpha-1C chain	TUBA1C	FALSE	#N/A	#N/A	0.19017	-0.219648	0.00126254	-0.391746	FALSE	#N/A	TRUE	Inv_U	0.509859	2.25889e-06
Q6PEY2	Tubulin alpha-3E chain	TUBA3E	FALSE	#N/A	#N/A	0.19622	-0.222364	0.00160854	-0.411698	FALSE	#N/A	TRUE	Inv_U	0.505867	2.7715e-06
P68366	Tubulin alpha-4A chain	TUBA4A	FALSE	Yes	#N/A	0.155141	-0.236601	0.00113003	-0.399935	FALSE	#N/A	TRUE	Inv_U	0.512098	2.01202e-06
Q9H853	Putative tubulin-like protein alpha-4B	TUBA4B	FALSE	#N/A	#N/A	0.168576	-0.262758	0.00112017	-0.475322	FALSE	#N/A	TRUE	Inv_U	0.448953	4.03006e-05
Q9NY65	Tubulin alpha-8 chain	TUBA8	FALSE	Yes	#N/A	0.129736	-0.255251	0.00141709	-0.400005	FALSE	#N/A	TRUE	Inv_U	0.526241	9.52229e-07
P07437	Tubulin beta chain	TUBB	FALSE	Yes	Yes	0.348523	-0.150373	0.00271068	-0.342449	FALSE	#N/A	TRUE	Inv_U	0.46446	2.02792e-05
Q13885	Tubulin beta-2A chain	TUBB2A	FALSE	Yes	#N/A	0.365942	-0.15064	0.00283268	-0.350537	FALSE	#N/A	TRUE	Inv_U	0.459567	2.52699e-05
Q13509	Tubulin beta-3 chain	TUBB3	FALSE	Yes	Yes	0.325042	-0.165152	0.00226661	-0.357793	FALSE	#N/A	TRUE	Inv_U	0.464289	2.04362e-05
P04350	Tubulin beta-4A chain	TUBB4A	FALSE	Yes	#N/A	0.313423	-0.154523	0.00127245	-0.352115	FALSE	#N/A	TRUE	Inv_U	0.435102	7.25571e-05
Q9BUF5	Tubulin beta-6 chain	TUBB6	FALSE	#N/A	#N/A	0.129286	-0.227503	0.00162488	-0.338516	FALSE	#N/A	TRUE	Inv_U	0.427142	0.000100662
Q3ZCM7	Tubulin beta-8 chain	TUBB8	FALSE	#N/A	#N/A	0.406228	-0.134247	0.00407819	-0.33122	FALSE	#N/A	TRUE	Inv_U	0.478651	1.05245e-05
A6NNZ2	Tubulin beta 8B	TUBB8B	FALSE	#N/A	#N/A	0.425062	-0.132361	0.00462546	-0.334451	FALSE	#N/A	TRUE	Inv_U	0.48111	9.3685e-06
Q9HCJ6	Synaptic vesicle membrane protein VAT-1 homolog-like	VAT1L	FALSE	#N/A	Yes	0.134628	0.245598	0.0019394	0.428843	FALSE	#N/A	TRUE	U-shaped	0.171665	0.130185
P45880	Voltage-dependent anion-selective channel protein 2	VDAC2	FALSE	Yes	Yes	0.457339	-0.0713314	0.00338296	-0.308728	FALSE	#N/A	TRUE	Inv_U	0.25314	0.0246435
P49754	Vacuolar protein sorting-associated protein 41 homolog	VPS41	FALSE	#N/A	Yes	0.00148852	-0.468566	0.55253	-0.0956128	TRUE	Inv_U	FALSE	#N/A	0.162512	0.152192
P04275	von Willebrand factor	VWF	FALSE	#N/A	#N/A	0.000934032	-0.664118	0.414739	-0.174831	TRUE	U-shaped	FALSE	#N/A	0.191066	0.0916567
Q96S15	GATOR2 complex protein WDR24	WDR24	FALSE	#N/A	#N/A	0.00386953	-0.441668	0.0815172	-0.317306	TRUE	Inv_U	FALSE	#N/A	0.53537	5.78065e-07
Q8WU90	Zinc finger CCCH domain-containing protein 15	ZC3H15	FALSE	#N/A	#N/A	0.00273971	-0.568827	0.939594	-0.0202269	TRUE	Inv_U	FALSE	#N/A	0.452775	3.41217e-05
Q9HCJ5	Zinc finger SWIM domain-containing protein 6	ZSWIM6	FALSE	#N/A	#N/A	0.538645	0.100112	0.00111478	-0.516491	FALSE	#N/A	TRUE	Inv_U	0.213875	0.0585566
P0DOX7	Immunoglobulin kappa light chain		FALSE	#N/A	#N/A	0.0150095	0.288705	0.00127078	0.359199	FALSE	#N/A	TRUE	U-shaped	0.0963242	0.397632
